# Differential virulence potential of different clades of multidrug-resistant *Klebsiella pneumoniae* ST258

**DOI:** 10.64898/2026.03.28.26349612

**Authors:** Nathalie Chen, Brooke P. Dresden, Margaret Cassady, Marissa P. Griffith, Lora L. Pless, Lee H. Harrison, Ryan K. Shields, John F. Alcorn, Daria Van Tyne

## Abstract

*Klebsiella pneumoniae* (KP) isolates belonging to multi-locus sequence type 258 (ST258) are a frequent cause of hospital-associated outbreaks and display extensive multidrug resistance. The KP ST258 lineage consists of two genetically distinct clades, called Clade 1 and Clade 2. These two clades are genetically related to one another, but are historically distinguished by having different capsular polysaccharide types. While bacteria belonging to both clades are isolated from clinical infections, Clade 2 is isolated more frequently compared to Clade 1. To investigate drivers of this difference in clade prevalence, we collected 172 clinical KP ST258 isolates from patients at a single medical center. Clinical review showed that patients infected with Clade 2 isolates were more acutely ill than Clade 1-infected patients, despite having fewer comorbidities. We also found that Clade 2 isolates were more resistant to killing by human serum, despite binding more complement protein C3 than Clade 1 isolates. Additionally, mice infected with a Clade 2 isolate had increased bacterial dissemination from the lungs to the liver and spleen than mice infected with a Clade 1 isolate, and this dissemination required an intact capsule locus. Increased dissemination in mice was not due to differential serum killing, as mouse serum was unable to kill isolates of either clade, but dissemination was associated with decreased macrophage uptake of the Clade 2 isolate. Taken together, these data suggest that KP ST258 Clade 2 is more virulent than Clade 1, though the specific mechanisms at play appear to differ between mice and humans.

**IMPORTANCE:** KP ST258 is an epidemic lineage of multidrug-resistant gram-negative bacteria that has caused numerous outbreaks in hospitals around the world. The KP ST258 population is divided into two genetically related but distinct clades, which differ primarily in their capsule type. In this study, we found that patients infected with one of the KP ST258 clades were more acutely ill than patients infected with the other clade. We also observed clade-specific differences in killing by human serum and bacterial dissemination in a mouse model of pneumonia. Finally, we identified important limitations in the use of mouse models to study host defenses against multidrug-resistant KP infection. Overall, this work underscores the importance of capsule composition in KP ST258 virulence, identifies differences in the host response to KP infection between mice and humans, and highlights a potential role for complement-targeting immunotherapeutics in KP treatment.
