## Supplemental Tables for "Differential virulence potential of different clades of multidrug-resistant *Klebsiella pneumoniae* ST258"

### Sheet: Table S1. Capsule Composition
Table S1. Capsule carbohydrate composition of representative Clade 1 and Clade 2 isolates
Carbohydrate	KLP00155	KLP00157
	Clade 1 (KL106)	Clade 2 (KL107)
Glucose	0.744	-
Glucuronic Acid	0.117	-
Galactose	0.139	0.187
Galacturonic Acid	-	0.151
Rhamnose	-	0.662

### Sheet: Table S2. Clustered Isolates
Table S2. Putative transmission clusters of ST258 Clade 1 and Clade 2 isolates
Feature	Clade 1	Clade 2
Number of clusters	1	12
Largest # isolates in a cluster	2	9
Number of isolates in clusters	2	36
Percent of total isolates in clusters	0.08	0.336

### Sheet: Table S3. Primers Used
Table S3. Primers used to generate tetracycline resistance cassette for capsule knockout via Lambda Red recombineering
Primer Name	Sequence (5->3) (uppercase = homologous ends)
KLP00155_cpsFlank+pMQ809_Fwd	ACTACCCTGGATACCCCGAGCCGTTATTTATGCCTGAGAAccatatgaatatcctcctta
KLP00155_cpsFlank+pMQ809_Rev	CACTTATGTAGAACGGGATATCCACACCCCGGAGGAAAATgtgtaggctggagctgcttc
KLP00157_cpsFlank+pMQ809_Fwd	CTGAGCACGGCAGTGGACATCATCGAAGGATCACAGGTATccatatgaatatcctcctta
KLP00157_cpsFlank+pMQ809_Rev	TTGGCTGGAGATACTCTCACCCAGCCAAAGGTTAAAAATCgtgtaggctggagctgcttc

### Sheet: Table S4. Isolates in Study
Table S4. Clinical isolates used in this study
Isolate	Clade	Chart Reviewed?	Genome Used for Analysis?	Phenotyped?	Year of Isolation	Source	Cluster	Charlson Comorbidity Index	Pitt Bacteremia Score	Genome Size (bp)	Number of Plasmid Replicons	Number of Resistance Genes	Yersiniabactin	Colibactin	Aerobactin	Salmochelin	K Locus	O Locus	Serum Survival (CFU/mL)	C3 Binding (A450-A540)	C5a (pg/mL)	Uronic Acid (ug/mL glucuronic acid) Fig 3F	BioProject	BioSample	SRA accession
KLEB-2057	Clade 1	Yes	No	No	2018	Blood	-	8	7	N/A	N/A	N/A	N/A	N/A	N/A	N/A	N/A	N/A	N/A	N/A	N/A	N/A	N/A	N/A	N/A
KLEB-2086	Clade 2	Yes	No	No	2018	Respiratory	-	3	4	N/A	N/A	N/A	N/A	N/A	N/A	N/A	N/A	N/A	N/A	N/A	N/A	N/A	N/A	N/A	N/A
KLEB-2374	Clade 1	Yes	No	No	2020	Blood	-	3	2	N/A	N/A	N/A	N/A	N/A	N/A	N/A	N/A	N/A	N/A	N/A	N/A	N/A	N/A	N/A	N/A
KLEB-2408	Clade 2	Yes	No	No	2020	Tissue	-	10	2	N/A	N/A	N/A	N/A	N/A	N/A	N/A	N/A	N/A	N/A	N/A	N/A	N/A	N/A	N/A	N/A
KLEB-2432	Clade 1	Yes	No	No	2020	Tissue	-	6	0	N/A	N/A	N/A	N/A	N/A	N/A	N/A	N/A	N/A	N/A	N/A	N/A	N/A	N/A	N/A	N/A
KLEB-2507	Clade 1	Yes	No	No	2021	Tissue	-	10	2	N/A	N/A	N/A	N/A	N/A	N/A	N/A	N/A	N/A	N/A	N/A	N/A	N/A	N/A	N/A	N/A
KLEB-2613	Clade 2	Yes	No	No	2022	Tissue	-	7	0	N/A	N/A	N/A	N/A	N/A	N/A	N/A	N/A	N/A	N/A	N/A	N/A	N/A	N/A	N/A	N/A
KLP00117	Clade 2	Yes	Yes	No	2016	Respiratory	-	6	4	5551545	2	7	ybt 17; ICEKp10	clb 3	-	-	KL107	OL2α.2	N/A	N/A	N/A	N/A	PRJNA529592	SAMN11278710	SRR8798065
KLP00119	Clade 2	Yes	Yes	No	2016	Tissue	-	0	0	5551870	2	7	ybt 17; ICEKp10	clb 3	-	-	KL107	OL2α.2	N/A	N/A	N/A	N/A	PRJNA529592	SAMN11278711	SRR8798066
KLP00120	Clade 2	Yes	Yes	No	2016	Respiratory	L	3	4	5553237	2	7	ybt 17; ICEKp10	clb 3	-	-	KL107	OL2α.2	N/A	N/A	N/A	N/A	PRJNA529592	SAMN11278712	SRR8798067
KLP00122	Clade 2	Yes	Yes	No	2016	Tissue	-	1	3	5554407	2	7	ybt 17; ICEKp10	clb 3	-	-	KL107	OL2α.2	N/A	N/A	N/A	N/A	PRJNA529592	SAMN11278714	SRR8798069
KLP00128	Clade 2	Yes	Yes	No	2015	Respiratory	-	1	4	5606575	5	7	ybt 17; ICEKp10	clb 3	-	-	KL107	OL2α.2	N/A	N/A	N/A	N/A	PRJNA529592	SAMN11278718	SRR8798047
KLP00129	Clade 2	Yes	Yes	No	2015	Respiratory	-	3	8	5589362	3	7	ybt 17; ICEKp10	clb 3	-	-	KL107	OL2α.2	N/A	N/A	N/A	N/A	PRJNA529592	SAMN11278719	SRR8798050
KLP00130	Clade 2	Yes	Yes	No	2015	Respiratory	-	6	5	5596246	3	7	ybt 17; ICEKp10	clb 3	-	-	KL107	OL2α.2	N/A	N/A	N/A	N/A	PRJNA529592	SAMN11278720	SRR8798049
KLP00131	Clade 2	Yes	Yes	No	2015	Tissue	J	6	5	5595032	3	7	ybt 17; ICEKp10	clb 3	-	-	KL107	OL2α.2	N/A	N/A	N/A	N/A	PRJNA529592	SAMN11278721	SRR8798044
KLP00132	Clade 2	Yes	Yes	No	2015	Respiratory	-	3	6	5590267	3	7	ybt 17; ICEKp10	clb 3	-	-	KL107	OL2α.2	N/A	N/A	N/A	N/A	PRJNA529592	SAMN11278722	SRR8798043
KLP00133	Clade 2	Yes	Yes	No	2015	Respiratory	-	7	9	5589310	3	7	ybt 17; ICEKp10	clb 3	-	-	KL107	OL2α.2	N/A	N/A	N/A	N/A	PRJNA529592	SAMN11278723	SRR8798046
KLP00135	Clade 2	Yes	Yes	No	2015	Respiratory	-	3	7	5590369	3	7	ybt 17; ICEKp10	clb 3	-	-	KL107	OL2α.2	N/A	N/A	N/A	N/A	PRJNA529592	SAMN11278725	SRR8798042
KLP00136	Clade 2	Yes	Yes	No	2015	Tissue	K	4	2	5554843	2	7	ybt 17; ICEKp10	clb 3	-	-	KL107	OL2α.2	N/A	N/A	N/A	N/A	PRJNA529592	SAMN11278726	SRR8798041
KLP00137	Clade 2	Yes	Yes	No	2015	Respiratory	-	6	9	5592665	3	7	ybt 17; ICEKp10	clb 3	-	-	KL107	OL2α.2	N/A	N/A	N/A	N/A	PRJNA529592	SAMN11278727	SRR8798060
KLP00138	Clade 2	Yes	Yes	No	2015	Respiratory	-	3	4	5551874	2	7	ybt 17; ICEKp10	clb 3	-	-	KL107	OL2α.2	N/A	N/A	N/A	N/A	PRJNA529592	SAMN11278728	SRR8798061
KLP00140	Clade 2	Yes	Yes	No	2015	Tissue	-	3	4	5593626	4	9	ybt 17; ICEKp10	clb 3	-	-	KL107	OL2α.2	N/A	N/A	N/A	N/A	PRJNA529592	SAMN11278729	SRR8798058
KLP00142	Clade 2	Yes	Yes	No	2016	Tissue	G	4	4	5704543	4	8	ybt 17; ICEKp10	clb 3	iuc 5	iro unknown	KL107	OL2α.2	N/A	N/A	N/A	N/A	PRJNA529592	SAMN11278731	SRR8798056
KLP00144	Clade 2	Yes	Yes	No	2016	Respiratory	F	7	10	5550842	2	7	ybt 17; ICEKp10	clb 3	-	-	KL107	OL2α.2	N/A	N/A	N/A	N/A	PRJNA529592	SAMN11278732	SRR8798057
KLP00148	Clade 2	Yes	Yes	No	2016	Respiratory	F	4	8	5550035	2	7	ybt 17; ICEKp10	clb 3	-	-	KL107	OL2α.2	N/A	N/A	N/A	N/A	PRJNA529592	SAMN11278736	SRR8798053
KLP00149	Clade 2	No	No	Yes	2016	Respiratory	-	N/A	N/A	N/A	N/A	N/A	N/A	N/A	N/A	N/A	N/A	N/A	5050000	1.12049	14332.9	27.411	PRJNA475751	SAMN10435695	SRR8199031
KLP00151	Clade 2	Yes	Yes	No	2016	Respiratory	-	4	5	5548029	2	7	ybt 17; ICEKp10	clb 3	-	-	KL107	OL2α.2	N/A	N/A	N/A	N/A	PRJNA529592	SAMN11278737	SRR8798030
KLP00153	Clade 2	Yes	Yes	No	2016	Tissue	F	2	0	5546171	2	7	ybt 17; ICEKp10	clb 3	-	-	KL107	OL2α.2	N/A	N/A	N/A	N/A	PRJNA529592	SAMN11278739	SRR8798072
KLP00154	Clade 2	Yes	Yes	No	2016	Respiratory	F	6	3	5550043	2	7	ybt 17; ICEKp10	clb 3	-	-	KL107	OL2α.2	N/A	N/A	N/A	N/A	PRJNA529592	SAMN11278740	SRR8798051
KLP00155	Clade 1	Yes	Yes	Yes	2016	Urine	-	8	3	5909862	5	15	ybt 17; ICEKp10	clb 3	-	-	KL106	OL2α.2	10500	0.490513	4776.08	N/A	PRJNA475751	SAMN10435697	SRR8199029
KLP00156	Clade 2	No	No	Yes	2016	Respiratory	-	N/A	N/A	N/A	N/A	N/A	N/A	N/A	N/A	N/A	N/A	N/A	2070	0.420257	5609.85	N/A	PRJNA475751	SAMN10435698	SRR8199432
KLP00157	Clade 2	Yes	Yes	Yes	2016	Tissue	F	0	3	5665420	2	9	ybt 17; ICEKp10	clb 3	-	-	KL107	OL2α.2	8520000	1.22238	13227.7	21.9945	PRJNA475751	SAMN10435699	SRR8199433
KLP00158	Clade 1	No	No	Yes	2016	Respiratory	-	N/A	N/A	N/A	N/A	N/A	N/A	N/A	N/A	N/A	N/A	N/A	950000	0.449323	7543.86	N/A	PRJNA475751	SAMN10435700	SRR8198930
KLP00164	Clade 2	Yes	Yes	Yes	2017	Tissue	-	6	6	5416742	1	7	-	-	-	-	KL107	OL2α.2	1750000	1.40075	5661.06	16.0362	PRJNA475751	SAMN10435706	SRR8198946
KLP00167	Clade 1	Yes	Yes	Yes	2017	Tissue	-	9	1	5710333	4	11	ybt 17; ICEKp10	clb 3	-	-	KL106	OL2α.2	15300	0.306738	7329.55	17.6012	PRJNA475751	SAMN10435709	SRR8199269
KLP00170	Clade 2	No	No	Yes	2017	Urine	-	N/A	N/A	N/A	N/A	N/A	N/A	N/A	N/A	N/A	N/A	N/A	4320000	1.10907	4092.04	N/A	PRJNA475751	SAMN10435711	SRR8199271
KLP00171	Clade 1	Yes	Yes	Yes	2017	Urine	-	2	1	5562514	3	7	ybt 13; ICEKp2	-	-	-	KL106	OL2α.1	200	0.80095	5767.49	16.0489	PRJNA475751	SAMN10435712	SRR8199274
KLP00172	Clade 1	Yes	Yes	Yes	2017	Urine	-	4	0	5868068	6	17	ybt 17; ICEKp10	clb 3	-	-	KL106	OL2α.2	333	0.663317	5211	15.0939	PRJNA475751	SAMN10435713	SRR8199273
KLP00174	Clade 1	Yes	Yes	Yes	2017	Urine	-	3	0	5563692	5	10	ybt 17; ICEKp10	clb 3	-	-	KL106	OL2α.2	28000	0.560717	4987.51	N/A	PRJNA475751	SAMN10435715	SRR8199275
KLP00175	Clade 1	Yes	Yes	Yes	2017	Urine	-	2	0	5564105	5	9	ybt 17; ICEKp10	clb 3	-	-	KL106	OL2α.2	1800000	0.473917	5232.81	18.4728	PRJNA475751	SAMN10435716	SRR8199262
KLP00184	Clade 2	Yes	Yes	Yes	2017	Respiratory	-	3	4	5547148	2	5	ybt 17; ICEKp10	clb 3	-	-	KL107	OL2α.2	4370000	1.10547	3204.36	17.0548	PRJNA475751	SAMN10435725	SRR8199634
KLP00191	Clade 2	Yes	Yes	Yes	2017	Respiratory	-	3	4	5551924	2	7	ybt 17; ICEKp10	clb 3	-	-	KL107	OL2α.2	11000000	1.40197	14039.6	N/A	PRJNA475751	SAMN10435731	SRR8198873
KLP00192	Clade 2	No	No	Yes	2017	Respiratory	-	N/A	N/A	N/A	N/A	N/A	N/A	N/A	N/A	N/A	N/A	N/A	19800000	1.57167	11860.8	N/A	PRJNA475751	SAMN10435732	SRR8198918
KLP00194	Clade 2	Yes	Yes	Yes	2017	Respiratory	-	7	2	5541056	2	6	ybt 17; ICEKp10	clb 3	-	-	KL107	OL2α.2	13700000	1.52608	7132.14	N/A	PRJNA475751	SAMN10435734	SRR8198916
KLP00195	Clade 2	Yes	Yes	Yes	2017	Respiratory	E	2	4	5553774	2	7	ybt 17; ICEKp10	clb 3	-	-	KL107	OL2α.2	3850000	1.54505	5756.25	N/A	PRJNA475751	SAMN10435735	SRR8198915
KLP00196	Clade 2	Yes	Yes	Yes	2017	Respiratory	-	4	5	5598256	2	7	ybt 17; ICEKp10	clb 3	-	-	KL107	OL2α.2	1320000	0.643817	15268	N/A	PRJNA475751	SAMN10435736	SRR8198856
KLP00202	Clade 2	Yes	Yes	Yes	2017	Respiratory	-	8	0	5381979	1	9	-	-	-	-	KL107	OL2α.2	10800000	0.980533	3627.19	N/A	PRJNA475751	SAMN10435742	SRR8199313
KLP00207	Clade 2	Yes	Yes	Yes	2017	Urine	-	9	3	5593580	5	8	-	-	-	-	KL107	OL2α.2	142000	0.465933	2935.67	16.297	PRJNA475751	SAMN10435747	SRR8199516
KLP00217	Clade 2	Yes	Yes	Yes	2017	Respiratory	-	5	2	5542663	2	7	ybt 17; ICEKp10	clb 3	-	-	KL107	OL2α.2	200	0.50585	16372	1.38045	PRJNA475751	SAMN10435757	SRR8199204
KLP00220	Clade 2	Yes	Yes	Yes	2017	Blood	-	1	4	5551066	2	7	ybt 17; ICEKp10	clb 3	-	-	KL107	OL2α.2	2670000	1.59425	6914.9	N/A	PRJNA475751	SAMN10435759	SRR8199534
KLP00221	Clade 1	Yes	Yes	Yes	2018	Tissue	A	10	1	5722157	5	15	-	-	-	-	KL106	OL2α.2	1900	0.31	4435.2	N/A	PRJNA475751	SAMN10435760	SRR8199531
KLP00225	Clade 1	Yes	Yes	Yes	2018	Respiratory	-	8	7	5766024	5	14	ybt 17; ICEKp10	clb 3	-	-	KL106	OL2α.2	3300	0.562233	2754.55	N/A	PRJNA475751	SAMN10435764	SRR8199527
KLP00228	Clade 1	Yes	Yes	Yes	2017	Urine	-	7	3	5648306	4	9	ybt 17; ICEKp10	clb 3	-	-	KL106	OL2α.2	10200	0.5604	2330.45	18.4001	PRJNA475751	SAMN10435767	SRR8199537
KLP00231	Clade 2	Yes	Yes	Yes	2018	Respiratory	-	5	3	5591731	3	9	ybt 17; ICEKp10	clb 3	-	-	KL107	OL2α.2	13500000	1.60658	14931.7	N/A	PRJNA475751	SAMN10435770	SRR8199657
KLP00296	Clade 2	Yes	Yes	Yes	2018	Blood	C	11	1	5550978	4	7	ybt 17; ICEKp10	clb 3	-	-	KL107	OL13	5220000	1.11242	2813.75	N/A	PRJNA475751	SAMN12220367	SRR9647557
KLP00313	Clade 2	Yes	Yes	Yes	2018	Respiratory	-	4	3	5652049	4	8	ybt 17; ICEKp10	clb 3	-	-	KL107	OL2α.2	1670	0.901083	6526.74	10.2685	PRJNA475751	SAMN13622064	SRR10728183
KLP00316	Clade 2	Yes	Yes	Yes	2018	Tissue	-	4	0	5606557	2	7	ybt 17; ICEKp10	clb 3	-	-	KL107	OL2α.2	5650000	0.922917	3375.5	N/A	PRJNA475751	SAMN12220374	SRR9647554
KLP00323	Clade 2	No	No	Yes	2019	Respiratory	-	N/A	N/A	N/A	N/A	N/A	N/A	N/A	N/A	N/A	N/A	N/A	2200	1.09133	13667.2	N/A	PRJNA475751	SAMN16340201	SRR12764038
KLP00327	Clade 1	Yes	Yes	Yes	2019	Urine	-	7	2	5685651	6	10	ybt 17; ICEKp10	clb 3	-	-	KL106	OL2α.2	65000	0.623167	4895.73	N/A	PRJNA475751	SAMN16340205	SRR12764034
KLP00481	Clade 2	No	No	Yes	2020	Respiratory	-	N/A	N/A	N/A	N/A	N/A	N/A	N/A	N/A	N/A	N/A	N/A	27000000	0.702167	3122.57	N/A	PRJNA475751	SAMN50093820	SRR34678093
KLP00501	Clade 2	No	No	Yes	2020	Urine	-	N/A	N/A	N/A	N/A	N/A	N/A	N/A	N/A	N/A	N/A	N/A	200	0.69075	3872.98	8.2908	PRJNA475751	SAMN50093811	SRR34678076
KLP00512	Clade 2	No	No	Yes	2021	Urine	-	N/A	N/A	N/A	N/A	N/A	N/A	N/A	N/A	N/A	N/A	N/A	1070000	0.553417	2980.88	N/A	PRJNA475751	SAMN50093813	SRR34678036
KLP00526	Clade 2	No	No	Yes	2021	Respiratory	-	N/A	N/A	N/A	N/A	N/A	N/A	N/A	N/A	N/A	N/A	N/A	2700000	1.06558	4069.72	N/A	PRJNA475751	SAMN50093888	SRR34678024
KLP00547	Clade 1	Yes	Yes	Yes	2021	Respiratory	-	8	5	5484598	5	9	-	-	-	-	KL106	OL2α.2	1250000	0.543917	2989.57	16.6512	PRJNA475751	SAMN50093741	SRR34678001
KLP00605	Clade 2	Yes	Yes	Yes	2022	Blood	-	10	1	5549164	3	8	ybt 17; ICEKp10	clb 3	-	-	KL107	OL2α.2	2880000	0.484083	3256.29	N/A	PRJNA475751	SAMN38448676	SRR27049494
KLP00617	Clade 2	Yes	Yes	Yes	2022	Respiratory	-	3	8	5570018	3	5	ybt 17; ICEKp10	clb 3	-	-	KL107	OL2α.2	983000	1.079	6410.22	N/A	PRJNA475751	SAMN38448688	SRR27049481
KLP00618	Clade 2	No	No	Yes	2022	Rectal Swab	-	N/A	N/A	N/A	N/A	N/A	N/A	N/A	N/A	N/A	N/A	N/A	1530000	0.934667	9811.91	N/A	PRJNA475751	SAMN38448689	SRR27049480
KLP00622	Clade 2	No	No	Yes	2022	Rectal Swab	-	N/A	N/A	N/A	N/A	N/A	N/A	N/A	N/A	N/A	N/A	N/A	1120000	0.488333	3307.19	N/A	PRJNA475751	SAMN38448693	SRR27049475
KLP00624	Clade 2	Yes	Yes	Yes	2022	Respiratory	B	11	7	5567107	3	5	ybt 17; ICEKp10	clb 3	-	-	KL107	OL2α.2	817000	1.35875	16627.2	N/A	PRJNA475751	SAMN38448695	SRR27049473
KLP00634	Clade 2	Yes	Yes	Yes	2022	Respiratory	B	3	6	5564415	3	5	ybt 17; ICEKp10	clb 3	-	-	KL107	OL2α.2	1380000	1.16767	18168.8	N/A	PRJNA1335202	SAMN56683054	SRR37741795
KLP00643	Clade 2	Yes	Yes	Yes	2022	Urine	-	3	0	5554785	3	5	ybt 17; ICEKp10	clb 3	-	-	KL107	OL2α.2	367	0.242083	8093.94	4.50126	PRJNA475751	SAMN38448712	SRR27049262
KLP00647	Clade 2	No	No	Yes	2022	Urine	-	N/A	N/A	N/A	N/A	N/A	N/A	N/A	N/A	N/A	N/A	N/A	200	0.441167	10380.7	N/A	PRJNA475751	SAMN38448715	SRR27049259
KLP00650	Clade 2	No	No	Yes	2022	Rectal Swab	-	N/A	N/A	N/A	N/A	N/A	N/A	N/A	N/A	N/A	N/A	N/A	210000	0.75025	11336.3	N/A	PRJNA475751	SAMN38448718	SRR27049256
KLP00656	Clade 2	Yes	Yes	Yes	2022	Urine	-	5	0	5558216	2	5	ybt 17; ICEKp10	clb 3	-	-	KL107	OL2α.2	8230000	0.748333	16350.1	N/A	PRJNA475751	SAMN38448722	SRR27049251
KLP00669	Clade 2	No	No	Yes	2022	Rectal Swab	-	N/A	N/A	N/A	N/A	N/A	N/A	N/A	N/A	N/A	N/A	N/A	125000	1.14433	13001.5	2.29462	PRJNA475751	SAMN38448735	SRR27050057
KLP00695	Clade 1	No	No	Yes	2022	Rectal Swab	-	N/A	N/A	N/A	N/A	N/A	N/A	N/A	N/A	N/A	N/A	N/A	52700	0.39525	1974.82	N/A	PRJNA475751	SAMN38448755	SRR27050034
KLP00702	Clade 2	Yes	Yes	Yes	2022	Urine	B	3	0	5554831	2	5	ybt 17; ICEKp10	clb 3	-	-	KL107	OL2α.2	295000	1.62417	20355.6	N/A	PRJNA475751	SAMN38448761	SRR27050028
KLP00958	Clade 1	Yes	Yes	No	2024	Urine	-	9	2	5458603	6	9	-	-	-	-	KL106	OL2α.2	N/A	N/A	N/A	N/A	PRJNA475751	SAMN45175403	SRR31612993
KLPN1144	Clade 2	Yes	Yes	No	2015	Urine	I	5	2	5647540	5	9	ybt 17; ICEKp10	clb 3	-	-	KL107	OL2α.2	N/A	N/A	N/A	N/A	PRJNA1286015	SAMN49788139	SRR34365800
KLPN1168	Clade 2	Yes	Yes	No	2015	Respiratory	-	6	2	5673824	5	8	ybt 17; ICEKp10	clb 3	-	-	KL107	OL2α.2	N/A	N/A	N/A	N/A	PRJNA1286015	SAMN49788143	SRR34365795
KLPN1176	Clade 2	Yes	Yes	No	2015	Tissue	-	7	0	5666180	5	9	ybt 17; ICEKp10	clb 3	-	-	KL107	OL2α.2	N/A	N/A	N/A	N/A	PRJNA1286015	SAMN49788144	SRR34365794
KLPN1179	Clade 2	Yes	Yes	No	2015	Tissue	K	1	1	5681164	5	9	ybt 17; ICEKp10	clb 3	-	-	KL107	OL2α.2	N/A	N/A	N/A	N/A	PRJNA1286015	SAMN49788145	SRR34365793
KLPN1181	Clade 2	Yes	Yes	No	2015	Respiratory	-	6	4	5669145	5	9	ybt 17; ICEKp10	clb 3	-	-	KL107	OL2α.2	N/A	N/A	N/A	N/A	PRJNA1286015	SAMN49788146	SRR34365792
KLPN1184	Clade 1	Yes	Yes	No	2015	Respiratory	-	10	3	5614633	5	15	ybt 17; ICEKp10	clb 3	-	-	KL106	OL2α.2	N/A	N/A	N/A	N/A	PRJNA1286015	SAMN49788147	SRR34365791
KLPN1189	Clade 2	Yes	Yes	No	2015	Respiratory	-	4	0	5671242	5	8	ybt 17; ICEKp10	clb 3	-	-	KL107	OL2α.2	N/A	N/A	N/A	N/A	PRJNA1286015	SAMN49788148	SRR34365790
KLPN1193	Clade 1	Yes	Yes	No	2015	Respiratory	-	3	7	5553383	4	9	-	-	-	-	KL106	OL2α.2	N/A	N/A	N/A	N/A	PRJNA1286015	SAMN49788150	SRR34365788
KLPN1200	Clade 2	Yes	Yes	No	2015	Respiratory	-	8	2	5676766	5	9	ybt 17; ICEKp10	clb 3	-	-	KL107	OL2α.2	N/A	N/A	N/A	N/A	PRJNA1286015	SAMN49788151	SRR34365787
KLPN1201	Clade 2	Yes	Yes	No	2015	Tissue	-	0	0	5670970	5	9	ybt 17; ICEKp10	clb 3	-	-	KL107	OL2α.2	N/A	N/A	N/A	N/A	PRJNA1286015	SAMN49788152	SRR34365785
KLPN1208	Clade 1	Yes	Yes	No	2015	Urine	-	2	0	5506384	6	8	-	-	-	-	KL106	OL2α.2	N/A	N/A	N/A	N/A	PRJNA1286015	SAMN49788153	SRR34365784
KLPN1225	Clade 2	Yes	Yes	No	2015	Respiratory	I	3	6	5664823	3	9	ybt 17; ICEKp10	clb 3	-	-	KL107	OL2α.2	N/A	N/A	N/A	N/A	PRJNA1286015	SAMN49788154	SRR34365783
KLPN1227	Clade 1	Yes	No	No	2015	Tissue	-	9	0	N/A	N/A	N/A	N/A	N/A	N/A	N/A	N/A	N/A	N/A	N/A	N/A	N/A	N/A	N/A	N/A
KLPN1228	Clade 2	Yes	Yes	No	2015	Tissue	-	3	0	5820564	6	13	ybt 17; ICEKp10	clb 3	-	-	KL107	OL2α.2	N/A	N/A	N/A	N/A	PRJNA1286015	SAMN49788156	SRR34365781
KLPN1230	Clade 1	Yes	No	No	2015	Respiratory	-	1	0	N/A	N/A	N/A	N/A	N/A	N/A	N/A	N/A	N/A	N/A	N/A	N/A	N/A	N/A	N/A	N/A
KLPN1240	Clade 2	Yes	Yes	No	2015	Urine	-	7	0	5678644	4	8	ybt 17; ICEKp10	clb 3	-	-	KL107	OL2α.2	N/A	N/A	N/A	N/A	PRJNA1286015	SAMN49788158	SRR34365779
KLPN1241	Clade 1	Yes	No	No	2015	Urine	-	11	2	N/A	N/A	N/A	N/A	N/A	N/A	N/A	N/A	N/A	N/A	N/A	N/A	N/A	N/A	N/A	N/A
KLPN1250	Clade 1	Yes	No	No	2015	Respiratory	-	5	5	N/A	N/A	N/A	N/A	N/A	N/A	N/A	N/A	N/A	N/A	N/A	N/A	N/A	N/A	N/A	N/A
KLPN1263	Clade 2	Yes	No	No	2015	Respiratory	-	3	0	N/A	N/A	N/A	N/A	N/A	N/A	N/A	N/A	N/A	N/A	N/A	N/A	N/A	N/A	N/A	N/A
KLPN1267	Clade 2	Yes	Yes	No	2015	Respiratory	-	6	0	5655338	3	8	ybt 17; ICEKp10	clb 3	-	-	KL107	OL2α.2	N/A	N/A	N/A	N/A	PRJNA1286015	SAMN49788163	SRR34365773
KLPN1274	Clade 1	Yes	No	No	2015	Blood	-	10	3	N/A	N/A	N/A	N/A	N/A	N/A	N/A	N/A	N/A	N/A	N/A	N/A	N/A	N/A	N/A	N/A
KLPN1288	Clade 1	Yes	No	No	2015	Blood	-	9	5	N/A	N/A	N/A	N/A	N/A	N/A	N/A	N/A	N/A	N/A	N/A	N/A	N/A	N/A	N/A	N/A
KLPN1311	Clade 2	Yes	Yes	No	2015	Respiratory	-	5	4	5665916	3	9	ybt 17; ICEKp10	clb 3	-	-	KL107	OL2α.2	N/A	N/A	N/A	N/A	PRJNA1286015	SAMN49788164	SRR34365772
KLPN1320	Clade 2	Yes	Yes	No	2015	Urine	-	4	1	5655615	3	9	ybt 17; ICEKp10	clb 3	-	-	KL107	OL2α.2	N/A	N/A	N/A	N/A	PRJNA1286015	SAMN49788166	SRR34365770
KLPN1321	Clade 2	Yes	Yes	No	2015	Urine	-	2	0	5857573	6	14	ybt 17; ICEKp10	clb 3 (truncated)	-	-	KL107	OL2α.2	N/A	N/A	N/A	N/A	PRJNA1286015	SAMN49788167	SRR34365769
KLPN1325	Clade 2	Yes	Yes	No	2015	Respiratory	-	0	4	5657505	3	8	ybt 17; ICEKp10	clb 3	-	-	KL107	OL2α.2	N/A	N/A	N/A	N/A	PRJNA1286015	SAMN49788168	SRR34365768
KLPN1326	Clade 2	Yes	Yes	No	2015	Tissue	I	5	3	5682338	3	9	ybt 17; ICEKp10	clb 3	-	-	KL107	OL2α.2	N/A	N/A	N/A	N/A	PRJNA1286015	SAMN49788169	SRR34365767
KLPN1328	Clade 2	Yes	Yes	No	2015	Respiratory	-	0	7	5657663	4	9	ybt 17; ICEKp10	clb 3	-	-	KL107	OL2α.2	N/A	N/A	N/A	N/A	PRJNA1286015	SAMN49788170	SRR34365766
KLPN1361	Clade 1	Yes	No	No	2015	Blood	-	4	1	N/A	N/A	N/A	N/A	N/A	N/A	N/A	N/A	N/A	N/A	N/A	N/A	N/A	N/A	N/A	N/A
KLPN1367	Clade 1	Yes	No	No	2015	Blood	-	8	1	N/A	N/A	N/A	N/A	N/A	N/A	N/A	N/A	N/A	N/A	N/A	N/A	N/A	N/A	N/A	N/A
KLPN1375	Clade 2	Yes	Yes	No	2015	Respiratory	-	3	4	5649190	3	8	ybt 17; ICEKp10	clb 3	-	-	KL107	OL2α.2	N/A	N/A	N/A	N/A	PRJNA1286015	SAMN49788172	SRR34365763
KLPN1379	Clade 2	Yes	Yes	No	2015	Respiratory	J	7	0	5642657	3	9	ybt 17; ICEKp10	clb 3	-	-	KL107	OL2α.2	N/A	N/A	N/A	N/A	PRJNA1286015	SAMN49788173	SRR34365762
KLPN1387	Clade 2	Yes	Yes	No	2015	Urine	-	3	3	5643011	4	9	ybt 17; ICEKp10	clb 3	-	-	KL107	OL2α.2	N/A	N/A	N/A	N/A	PRJNA1286015	SAMN49788176	SRR34365759
KLPN1405	Clade 2	Yes	Yes	No	2015	Urine	-	12	1	5511915	5	8	ybt 17; ICEKp10	clb 3	-	-	KL107	OL2α.2	N/A	N/A	N/A	N/A	PRJNA1286015	SAMN49788177	SRR34365936
KLPN1421	Clade 2	Yes	No	No	2015	Urine	-	6	7	N/A	N/A	N/A	N/A	N/A	N/A	N/A	N/A	N/A	N/A	N/A	N/A	N/A	N/A	N/A	N/A
KLPN1430	Clade 1	Yes	Yes	No	2015	Tissue	-	4	0	5520119	6	4	-	-	-	-	KL106	OL2α.2	N/A	N/A	N/A	N/A	PRJNA1286015	SAMN49788181	SRR34365756
KLPN1438	Clade 2	Yes	Yes	No	2016	Tissue	-	3	5	5607407	2	9	ybt 17; ICEKp10	clb 3	-	-	KL107	OL2α.2	N/A	N/A	N/A	N/A	PRJNA1286015	SAMN49788182	SRR34365513
KLPN1439	Clade 2	Yes	Yes	No	2016	Respiratory	M	9	5	5603766	2	9	ybt 17; ICEKp10	clb 3	-	-	KL107	OL2α.2	N/A	N/A	N/A	N/A	PRJNA1286015	SAMN49788183	SRR34365755
KLPN1443	Clade 1	Yes	No	No	2016	Blood	-	4	4	N/A	N/A	N/A	N/A	N/A	N/A	N/A	N/A	N/A	N/A	N/A	N/A	N/A	N/A	N/A	N/A
KLPN1455	Clade 2	Yes	Yes	No	2015	Respiratory	-	3	0	5642590	3	9	ybt 17; ICEKp10	clb 3	-	-	KL107	OL2α.2	N/A	N/A	N/A	N/A	PRJNA1286015	SAMN49788185	SRR34365752
KLPN1490	Clade 2	Yes	No	No	2016	Blood	-	3	5	N/A	N/A	N/A	N/A	N/A	N/A	N/A	N/A	N/A	N/A	N/A	N/A	N/A	N/A	N/A	N/A
KLPN1497	Clade 1	Yes	No	No	2016	Respiratory	-	10	6	N/A	N/A	N/A	N/A	N/A	N/A	N/A	N/A	N/A	N/A	N/A	N/A	N/A	N/A	N/A	N/A
KLPN1516	Clade 2	Yes	No	No	2016	Respiratory	-	6	2	N/A	N/A	N/A	N/A	N/A	N/A	N/A	N/A	N/A	N/A	N/A	N/A	N/A	N/A	N/A	N/A
KLPN1517	Clade 2	Yes	Yes	No	2016	Respiratory	M	5	1	5467185	1	8	-	-	-	-	KL107	OL2α.2	N/A	N/A	N/A	N/A	PRJNA1286015	SAMN49788191	SRR34365747
KLPN1519	Clade 2	Yes	Yes	No	2016	Respiratory	M	2	2	5619301	2	9	ybt 17; ICEKp10	clb 3	-	-	KL107	OL2α.2	N/A	N/A	N/A	N/A	PRJNA1286015	SAMN49788192	SRR34365746
KLPN1545	Clade 2	Yes	Yes	No	2016	Respiratory	-	1	2	5758514	4	10	ybt 17; ICEKp10	clb 3	iuc 5 (truncated)	iro unknown	KL107	OL2α.2	N/A	N/A	N/A	N/A	PRJNA1286015	SAMN49788194	SRR34365934
KLPN1548	Clade 2	Yes	Yes	No	2016	Respiratory	G	5	5	5807828	4	10	ybt 17; ICEKp10	clb 3	iuc 5	iro unknown	KL107	OL2α.2	N/A	N/A	N/A	N/A	PRJNA1286015	SAMN49788195	SRR34365612
KLPN1559	Clade 1	Yes	Yes	No	2016	Respiratory	-	0	3	5981818	7	15	ybt 17; ICEKp10	clb 3	-	-	KL106	OL2α.2	N/A	N/A	N/A	N/A	PRJNA1286015	SAMN49788196	SRR34365611
KLPN1574	Clade 2	Yes	Yes	No	2016	Urine	-	1	0	5660722	3	7	ybt 17; ICEKp10	clb 3	-	-	KL107	OL2α.2	N/A	N/A	N/A	N/A	PRJNA1286015	SAMN49788198	SRR34365609
KLPN1578	Clade 2	Yes	Yes	No	2016	Tissue	-	4	8	5781587	4	10	ybt 17; ICEKp10	clb 3	iuc 5	iro unknown	KL107	OL2α.2	N/A	N/A	N/A	N/A	PRJNA1286015	SAMN49788200	SRR34365607
KLPN1579	Clade 2	Yes	Yes	No	2016	Urine	-	1	0	5603544	2	8	ybt 17; ICEKp10	clb 3	-	-	KL107	OL2α.2	N/A	N/A	N/A	N/A	PRJNA1286015	SAMN49788201	SRR34365606
KLPN1587	Clade 2	Yes	Yes	No	2016	Respiratory	H	3	5	5770338	4	10	ybt 17; ICEKp10	clb 3	iuc 5	iro unknown	KL107	OL2α.2	N/A	N/A	N/A	N/A	PRJNA1286015	SAMN49788202	SRR34365605
KLPN1588	Clade 2	Yes	Yes	No	2016	Urine	H	5	0	5764284	4	9	ybt 17; ICEKp10	clb 3	iuc 5	iro unknown	KL107	OL2α.2	N/A	N/A	N/A	N/A	PRJNA1286015	SAMN49788203	SRR34365604
KLPN1593	Clade 2	Yes	Yes	No	2016	Tissue	H	3	7	5772101	4	8	ybt 17; ICEKp10	clb 3	iuc 5	iro unknown	KL107	OL2α.2	N/A	N/A	N/A	N/A	PRJNA1286015	SAMN49788205	SRR34365602
KLPN1594	Clade 2	Yes	No	No	2016	Respiratory	-	8	6	N/A	N/A	N/A	N/A	N/A	N/A	N/A	N/A	N/A	N/A	N/A	N/A	N/A	N/A	N/A	N/A
KLPN1599	Clade 2	Yes	No	No	2016	Urine	-	7	0	N/A	N/A	N/A	N/A	N/A	N/A	N/A	N/A	N/A	N/A	N/A	N/A	N/A	N/A	N/A	N/A
KLPN1607	Clade 2	Yes	No	No	2016	Respiratory	-	0	4	N/A	N/A	N/A	N/A	N/A	N/A	N/A	N/A	N/A	N/A	N/A	N/A	N/A	N/A	N/A	N/A
KLPN1623	Clade 2	Yes	Yes	No	2016	Urine	G	2	1	5766378	4	9	ybt 17; ICEKp10	clb 3	iuc 5	iro unknown	KL107	OL2α.2	N/A	N/A	N/A	N/A	PRJNA1286015	SAMN49788209	SRR34365600
KLPN1624	Clade 2	Yes	Yes	No	2016	Respiratory	-	3	6	5714085	4	8	ybt 17; ICEKp10	clb 3	iuc 5	iro unknown	KL107	OL2α.2	N/A	N/A	N/A	N/A	PRJNA1286015	SAMN49788210	SRR34365598
KLPN1625	Clade 2	Yes	Yes	No	2016	Tissue	L	7	1	5613951	2	9	ybt 17; ICEKp10	clb 3	-	-	KL107	OL2α.2	N/A	N/A	N/A	N/A	PRJNA1286015	SAMN49788211	SRR34365597
KLPN1627	Clade 2	Yes	No	No	2016	Respiratory	-	6	7	N/A	N/A	N/A	N/A	N/A	N/A	N/A	N/A	N/A	N/A	N/A	N/A	N/A	N/A	N/A	N/A
KLPN1629	Clade 2	Yes	Yes	No	2016	Respiratory	-	8	5	5611800	2	9	ybt 17; ICEKp10	clb 3	-	-	KL107	OL2α.2	N/A	N/A	N/A	N/A	PRJNA1286015	SAMN49788213	SRR34365595
KLPN1644	Clade 2	Yes	Yes	No	2016	Tissue	-	1	1	5600911	2	7	ybt 17; ICEKp10	clb 3	-	-	KL107	OL2α.2	N/A	N/A	N/A	N/A	PRJNA1286015	SAMN49788214	SRR34365594
KLPN1650	Clade 2	Yes	Yes	No	2016	Respiratory	-	2	5	5597425	2	7	ybt 17; ICEKp10	clb 3	-	-	KL107	OL2α.2	N/A	N/A	N/A	N/A	PRJNA1286015	SAMN49788216	SRR34365592
KLPN1660	Clade 2	Yes	Yes	No	2016	Respiratory	F	0	7	5607099	2	9	ybt 17; ICEKp10	clb 3	-	-	KL107	OL2α.2	N/A	N/A	N/A	N/A	PRJNA1286015	SAMN49788218	SRR34365590
KLPN1661	Clade 2	Yes	Yes	No	2016	Respiratory	-	9	0	5664272	6	9	ybt 17; ICEKp10	clb 3	-	-	KL107	OL2α.2	N/A	N/A	N/A	N/A	PRJNA1286015	SAMN49788219	SRR34365589
KLPN1684	Clade 2	Yes	Yes	No	2016	Respiratory	-	6	2	5843129	6	14	ybt 17; ICEKp10	clb 3 (truncated)	-	-	KL107	OL2α.2	N/A	N/A	N/A	N/A	PRJNA1286015	SAMN49788221	SRR34365745
KLPN1692	Clade 2	Yes	No	No	2016	Respiratory	-	3	6	N/A	N/A	N/A	N/A	N/A	N/A	N/A	N/A	N/A	N/A	N/A	N/A	N/A	N/A	N/A	N/A
KLPN1694	Clade 2	Yes	Yes	No	2016	Respiratory	-	3	5	5569260	2	7	ybt 17; ICEKp10	clb 3	-	-	KL107	OL2α.2	N/A	N/A	N/A	N/A	PRJNA1286015	SAMN49788225	SRR34365928
KLPN1695	Clade 1	Yes	Yes	No	2016	Urine	-	6	1	5615767	5	10	-	-	-	-	KL106	OL2α.2	N/A	N/A	N/A	N/A	PRJNA1286015	SAMN49788226	SRR34365742
KLPN1704	Clade 2	Yes	Yes	No	2016	Urine	-	6	1	5720059	4	8	ybt 17; ICEKp10	clb 3	iuc 5	iro unknown	KL107	OL2α.2	N/A	N/A	N/A	N/A	PRJNA1286015	SAMN49788227	SRR34365741
KLPN1708	Clade 2	Yes	Yes	No	2016	Respiratory	F	3	7	5606414	2	8	ybt 17; ICEKp10	clb 3	-	-	KL107	OL2α.2	N/A	N/A	N/A	N/A	PRJNA1286015	SAMN49788228	SRR34365740
KLPN1726	Clade 2	Yes	Yes	No	2016	Urine	F	6	1	5668927	3	10	ybt 17; ICEKp10	clb 3	-	-	KL107	OL2α.2	N/A	N/A	N/A	N/A	PRJNA1286015	SAMN49788229	SRR34365739
KLPN1729	Clade 2	Yes	Yes	No	2016	Respiratory	F	2	2	5602698	2	8	ybt 17; ICEKp10	clb 3	-	-	KL107	OL2α.2	N/A	N/A	N/A	N/A	PRJNA1286015	SAMN49788230	SRR34365738
KLPN1731	Clade 1	Yes	Yes	No	2016	Tissue	-	5	0	5575946	4	11	-	-	-	-	KL106	OL2α.2	N/A	N/A	N/A	N/A	PRJNA1286015	SAMN49788231	SRR34365737
KLPN1738	Clade 2	Yes	No	No	2016	Blood	-	4	3	N/A	N/A	N/A	N/A	N/A	N/A	N/A	N/A	N/A	N/A	N/A	N/A	N/A	N/A	N/A	N/A
KLPN1739	Clade 1	Yes	No	No	2016	Blood	-	9	4	N/A	N/A	N/A	N/A	N/A	N/A	N/A	N/A	N/A	N/A	N/A	N/A	N/A	N/A	N/A	N/A
KLPN1766	Clade 2	Yes	Yes	No	2016	Respiratory	-	11	2	5570124	2	7	ybt 17; ICEKp10	clb 3	-	-	KL107	OL2α.2	N/A	N/A	N/A	N/A	PRJNA1286015	SAMN49788234	SRR34365927
KLPN1798	Clade 2	Yes	Yes	No	2017	Respiratory	-	8	6	5601639	2	9	ybt 17; ICEKp10	clb 3	-	-	KL107	OL2α.2	N/A	N/A	N/A	N/A	PRJNA1286015	SAMN49788237	SRR34365731
KLPN1819	Clade 2	Yes	Yes	No	2017	Tissue	-	1	2	5607398	2	8	ybt 17; ICEKp10	clb 3	-	-	KL107	OL2α.2	N/A	N/A	N/A	N/A	PRJNA1286015	SAMN49788239	SRR34365729
KLPN1824	Clade 1	Yes	Yes	No	2017	Urine	-	3	4	5662070	4	4	ybt 17; ICEKp10	clb 3	-	-	KL106	OL2α.2	N/A	N/A	N/A	N/A	PRJNA1286015	SAMN49788240	SRR34365728
KLPN1849	Clade 2	Yes	Yes	No	2017	Respiratory	-	2	6	5592379	2	8	ybt 17; ICEKp10	clb 3	-	-	KL107	OL2α.2	N/A	N/A	N/A	N/A	PRJNA1286015	SAMN49788242	SRR34365726
KLPN1856	Clade 2	Yes	Yes	No	2017	Respiratory	-	9	0	5597071	2	8	ybt 17; ICEKp10	clb 3	-	-	KL107	OL2α.2	N/A	N/A	N/A	N/A	PRJNA1286015	SAMN49788244	SRR34365723
KLPN1889	Clade 1	Yes	Yes	No	2017	Tissue	-	1	0	5800543	5	16	-	-	-	-	KL106	OL2α.2	N/A	N/A	N/A	N/A	PRJNA1286015	SAMN49788248	SRR34365719
KLPN1896	Clade 2	Yes	Yes	No	2017	Blood	-	0	0	5655359	2	7	ybt 17; ICEKp10 (truncated)	clb 3	-	-	KL107	OL2α.2	N/A	N/A	N/A	N/A	PRJNA1286015	SAMN49788249	SRR34365718
KLPN1907	Clade 2	Yes	Yes	No	2017	Respiratory	E	5	6	5607230	2	8	ybt 17; ICEKp10	clb 3	-	-	KL107	OL2α.2	N/A	N/A	N/A	N/A	PRJNA1286015	SAMN49788252	SRR34365583
KLPN1924	Clade 2	Yes	Yes	No	2017	Tissue	-	6	1	5647985	2	8	ybt 17; ICEKp10	clb 3	-	-	KL107	OL2α.2	N/A	N/A	N/A	N/A	PRJNA1286015	SAMN49788256	SRR34365578
KLPN1932	Clade 2	Yes	Yes	No	2017	Urine	-	7	2	5604630	4	8	ybt 17; ICEKp10	clb 3	-	-	KL107	OL2α.2	N/A	N/A	N/A	N/A	PRJNA1286015	SAMN49788257	SRR34365577
KLPN1957	Clade 1	Yes	No	No	2017	Urine	-	1	0	N/A	N/A	N/A	N/A	N/A	N/A	N/A	N/A	N/A	N/A	N/A	N/A	N/A	N/A	N/A	N/A
KLPN1970	Clade 1	Yes	Yes	No	2017	Urine	-	4	0	5610582	4	7	-	-	-	-	KL106	OL2α.2	N/A	N/A	N/A	N/A	PRJNA1286015	SAMN49788261	SRR34365573
KLPN1982	Clade 1	Yes	Yes	No	2017	Blood	-	4	0	5635084	5	4	ybt 17; ICEKp10	clb 3	-	-	KL106	OL2α.2	N/A	N/A	N/A	N/A	PRJNA1286015	SAMN49788263	SRR34365570
KLPN1984	Clade 1	Yes	No	No	2017	Urine	-	5	1	N/A	N/A	N/A	N/A	N/A	N/A	N/A	N/A	N/A	N/A	N/A	N/A	N/A	N/A	N/A	N/A
KLPN2007	Clade 2	Yes	No	No	2018	Blood	-	8	3	N/A	N/A	N/A	N/A	N/A	N/A	N/A	N/A	N/A	N/A	N/A	N/A	N/A	N/A	N/A	N/A
KLPN2044	Clade 2	Yes	Yes	No	2018	Respiratory	-	9	7	5645951	3	8	ybt 17; ICEKp10	clb 3	-	-	KL107	OL2α.2	N/A	N/A	N/A	N/A	PRJNA1286015	SAMN49788270	SRR34365564
KLPN2048	Clade 2	Yes	No	No	2018	Respiratory	-	4	0	N/A	N/A	N/A	N/A	N/A	N/A	N/A	N/A	N/A	N/A	N/A	N/A	N/A	N/A	N/A	N/A
KLPN2080	Clade 2	Yes	Yes	No	2018	Respiratory	C	9	8	5651664	2	7	ybt 17; ICEKp10	clb 3	-	-	KL107	OL13	N/A	N/A	N/A	N/A	PRJNA1286015	SAMN49788273	SRR34365561
KLPN2127	Clade 2	Yes	Yes	No	2018	Respiratory	D	6	5	5607997	2	8	ybt 17; ICEKp10	clb 3	-	-	KL107	OL2α.2	N/A	N/A	N/A	N/A	PRJNA1286015	SAMN49788276	SRR34365717
KLPN2129	Clade 2	Yes	Yes	No	2018	Respiratory	D	3	5	5557491	2	7	ybt 17; ICEKp10	clb 3	-	-	KL107	OL2α.2	N/A	N/A	N/A	N/A	PRJNA1286015	SAMN49788277	SRR34365716
KLPN2132	Clade 1	Yes	Yes	No	2018	Tissue	A	6	4	5597272	5	8	-	-	-	-	KL106	OL2α.2	N/A	N/A	N/A	N/A	TBD	TBD	TBD
KLPN2137	Clade 2	Yes	Yes	No	2018	Respiratory	-	4	6	5671413	2	9	ybt 17; ICEKp10	clb 3	-	-	KL107	OL2α.2	N/A	N/A	N/A	N/A	PRJNA1286015	SAMN49788278	SRR34365715
KLPN2185	Clade 1	Yes	No	No	2018	Urine	-	2	0	N/A	N/A	N/A	N/A	N/A	N/A	N/A	N/A	N/A	N/A	N/A	N/A	N/A	N/A	N/A	N/A
KLPN2189	Clade 2	Yes	No	No	2018	Blood	-	15	5	N/A	N/A	N/A	N/A	N/A	N/A	N/A	N/A	N/A	N/A	N/A	N/A	N/A	N/A	N/A	N/A
KLPN2207	Clade 2	Yes	Yes	No	2019	Urine	-	4	5	5755867	5	8	-	-	-	-	KL107	OL2α.2	N/A	N/A	N/A	N/A	PRJNA1286015	SAMN49788281	SRR34365712
KLPN2209	Clade 1	Yes	Yes	No	2019	Urine	-	5	3	5453413	6	4	-	-	-	-	KL106	OL2α.2	N/A	N/A	N/A	N/A	PRJNA1286015	SAMN49788282	SRR34365711
KLPN2473	Clade 1	Yes	No	No	2021	Urine	-	6	1	N/A	N/A	N/A	N/A	N/A	N/A	N/A	N/A	N/A	N/A	N/A	N/A	N/A	N/A	N/A	N/A
KLPN2561	Clade 1	Yes	No	No	2022	Blood	-	3	2	N/A	N/A	N/A	N/A	N/A	N/A	N/A	N/A	N/A	N/A	N/A	N/A	N/A	N/A	N/A	N/A
KLPN2719	Clade 2	Yes	No	No	2023	Urine	-	6	3	N/A	N/A	N/A	N/A	N/A	N/A	N/A	N/A	N/A	N/A	N/A	N/A	N/A	N/A	N/A	N/A
KLPN2794	Clade 2	Yes	No	No	2023	Urine	-	2	7	N/A	N/A	N/A	N/A	N/A	N/A	N/A	N/A	N/A	N/A	N/A	N/A	N/A	N/A	N/A	N/A
KLPN2843	Clade 1	Yes	No	No	2024	Blood	-	10	3	N/A	N/A	N/A	N/A	N/A	N/A	N/A	N/A	N/A	N/A	N/A	N/A	N/A	N/A	N/A	N/A
KLP00655	Clade 2	Yes	No	No	2022	Tissue	-	4	0	N/A	N/A	N/A	N/A	N/A	N/A	N/A	N/A	N/A	N/A	N/A	N/A	N/A	PRJNA475751	SAMN38764472	SRR27176768
"-" Not found when assessed
N/A = Not Assessed
